# COVID-19 vaccination rate and protection attitudes can determine the best prioritisation strategy to reduce fatalities

**DOI:** 10.1101/2020.10.12.20211094

**Authors:** Jorge Rodríguez, Mauricio Patón, Juan M Acuña

## Abstract

**Background:** The unprecedented rapid development of vaccines against the SARS-CoV-2 virus creates in itself a new challenge for governments and health authorities: the effective vaccination of large numbers of people in a short time and, possibly, with shortage of vaccine doses. To whom vaccinate first and in what sequence, if any at all, to avoid the most fatalities remains an open question.

**Methods:** A compartmental model considering age-related groups was developed to evaluate and compare vaccine distribution strategies in terms of the total avoidable fatalities. Population groups are established based on relevant differences in mortality (due to e.g. their age) and risk-related traits (such as their behaviour and number of daily person-to-person interactions). Vaccination distribution strategies were evaluated for different vaccine effectiveness levels, population coverage and vaccination rate using data mainly from Spain.

**Findings:** Our results show that, if children could also be included in the vaccination, a rollout by priority to groups with the highest number of daily person-to-person interactions can achieve large reductions in total fatalities. This is due to the importance of the avoided subsequent infections inflicted on the rest of the population by highly interactive individuals. If children are excluded from the vaccination, the differences between priority strategies become smaller and appear highly depending on rollout rate, coverage and the levels of self-protection and awareness exercised by the population.

**Interpretation:** These results are in possible contradiction with several published plans for COVID-19 vaccination and highlight the importance of conducting an open comprehensive and thorough analysis of this problem leaving behind possible preconceptions.
