## Supplementary material for "COVID-19 vaccination rate and protection attitudes can determine the best prioritisation strategy to reduce fatalities": Suplementary Information (Section XI)

### Sheet: Table_1
Input parameters			Total Fatalities per vaccination sequence (single call) after 360 days							Relative Differences to no prioritisation
Vaccine Effectiveness	Daily Vaccination Rate	Maximum Population Coverage	No Prioritisation by Groups	Mortality (Highest-to-Lowest)	Interactions (Highest-to-Lowest)	RbPAD Method	Best of all possible sequences	No Vaccination	Lowest number of fatalities achieved	Highest-to-Lowest Mortality	Highest-to-Lowest Interactions	Scoring System	Best of all possible sequences	No Vaccination
0.75	0.0025	0.25	38287.8	41010.8	33836.3	34819.4	33290.2	70019.7	33434.5	0.0711202	-0.116262	-0.0905869	-0.126757	0.828774
0.75	0.0025	0.5	36754.7	38931.8	27881.9	33000.1	27147.2	70019.7	27147.2	0.0592316	-0.241406	-0.102152	-0.261395	0.905053
0.75	0.0025	0.8	36659.3	39558	30358.9	32806.9	29127	70019.7	29322.9	0.0790707	-0.171865	-0.105087	-0.200124	0.910012
0.75	0.0075	0.25	29994.2	30574.2	28688.4	28651.9	28512.6	70019.7	28525.6	0.0193362	-0.0435375	-0.0447523	-0.0489627	1.33444
0.75	0.0075	0.5	11407.3	17137.4	7802.44	9085.26	7760.07	70019.7	7802.44	0.50232	-0.316011	-0.203555	-0.296921	5.13817
0.75	0.0075	0.8	9022.08	15012.6	5376.54	6588.76	5212.62	70019.7	5256.1	0.663989	-0.404069	-0.269707	-0.417418	6.76093
0.75	0.0125	0.25	29488.9	29687.3	28408.9	28248.9	28249.1	70019.7	28248.9	0.00672726	-0.0366235	-0.0420507	-0.0418998	1.37444
0.75	0.0125	0.5	7399.71	9540.38	5926.89	6714.69	5908.49	70019.7	5926.89	0.289291	-0.199037	-0.0925732	-0.184984	8.4625
0.75	0.0125	0.8	4129.18	7319.48	3263.18	3703.31	3108.33	70019.7	3108.33	0.772625	-0.209727	-0.103136	-0.247228	15.9573
0.875	0.0025	0.25	34425.1	37889.9	29082.2	30324	28622.7	70019.7	28851.3	0.100648	-0.155204	-0.119131	-0.161912	1.03397
0.875	0.0025	0.5	32826.8	35503.2	22699.3	28121.6	22318.7	70019.7	22409	0.081532	-0.308512	-0.143334	-0.317357	1.133
0.875	0.0025	0.8	32727.1	35400.2	26476.1	26440.3	25371.4	70019.7	25597.5	0.0816763	-0.191004	-0.192097	-0.217851	1.1395
0.875	0.0075	0.25	24938.9	25672.1	23641.8	23647	23506	70019.7	23525.9	0.0293981	-0.0520115	-0.0518018	-0.0566588	1.80765
0.875	0.0075	0.5	8042.67	13620.6	5127.6	6214.76	5090.5	70019.7	5127.6	0.693548	-0.36245	-0.227276	-0.350462	7.70603
0.875	0.0075	0.8	6813.64	11527.3	4628	5562.71	4400.37	70019.7	4400.37	0.691793	-0.320774	-0.183593	-0.354183	9.2764
0.875	0.0125	0.25	24322	24552.5	23313	23246.8	23191.1	70019.7	23198.3	0.00947655	-0.0414867	-0.0442106	-0.0462036	1.87886
0.875	0.0125	0.5	4661.67	6609.53	3591.14	4253.12	3563.93	70019.7	3591.14	0.417846	-0.229645	-0.0876408	-0.224786	14.0203
0.875	0.0125	0.8	3369.01	5430.35	2961.31	3242.57	2751.48	70019.7	2755.68	0.611854	-0.121016	-0.0375287	-0.182051	19.7835

### Sheet: Table_1_Extended
Sensitivity Analysis: Vaccine effectiveness and Population Coverage
* All simulations correspond to the results after 360 days
* Kids are vaccinated
max Timestep	1	d
			Total Fatalities per vaccination sequence							Relative Differences to no prioritisation
Vaccine Effectiveness	Daily Vaccination Rate	Maximum Population Coverage	No Prioritisation by Groups	Mortality (Highest-to-Lowest)	Interactions (Highest-to-Lowest)	RbPAD Method	Best of all possible sequences	No Vaccination	Lowest number of fatalities achieved	Highest-to-Lowest Mortality	Highest-to-Lowest Interactions	Scoring System	Best of all possible sequences	No Vaccination
0.75	1000	0.25	54258	56020.9	50804.8	52312.9	49123.3	70019.7	49123.3	0.032491	-0.0636445	-0.0358493	-0.0946354	0.290495
0.75	1000	0.4	54205.8	57168.5	51932.2	51954.4	50968.3	70019.7	50968.3	0.054657	-0.0419443	-0.0415345	-0.0597264	0.291738
0.75	1000	0.55	54187.4	56333.6	53282.2	51833.5	52963.6	70019.7	51833.5	0.039606	-0.0167058	-0.0434412	-0.0225853	0.292176
0.75	1000	0.7	54178	54650	53825.7	51789.6	53743	70019.7	51789.6	0.0087107	-0.00650431	-0.0440851	-0.00802985	0.2924
0.75	1000	0.85	54172.3	52982.8	53944.6	51767.1	53925.2	70019.7	51767.1	-0.0219592	-0.00420422	-0.0443999	-0.00456214	0.292536
0.75	1000	0.95	54169.6	51949.7	53950.9	51756.5	53943.7	70019.7	51756.5	-0.0409805	-0.00403826	-0.0445473	-0.00417124	0.292601
0.75	2500	0.5	36754.7	38931.8	27881.9	33000.1	27147.2	70019.7	27147.2	0.0592316	-0.241406	-0.102152	-0.261395	0.905053
0.75	2500	0.8	36659.3	39558	30358.9	32806.9	29322.9	70019.7	29322.9	0.0790707	-0.171865	-0.105087	-0.200124	0.910012
0.75	2500	0.95	36640.2	39829.1	33025.7	32551.6	31881.1	70019.7	31881.1	0.0870324	-0.098647	-0.111587	-0.129888	0.911008
0.75	3000	0.25	35540.9	38764.9	31725.4	32501.5	31481.4	70019.7	31481.4	0.090713	-0.107355	-0.0855163	-0.114219	0.970118
0.75	3000	0.4	32389.1	35788	23963.8	27182.2	23869.6	70019.7	23869.6	0.104938	-0.260129	-0.160763	-0.263037	1.16183
0.75	3000	0.55	32105	34990.5	21878.5	27332.7	21711.1	70019.7	21711.1	0.0898768	-0.318533	-0.148646	-0.323747	1.18096
0.75	3000	0.7	32030.1	34664.6	22269.1	27537.2	21896.1	70019.7	21896.1	0.0822487	-0.304746	-0.140273	-0.316389	1.18606
0.75	3000	0.85	31993	34558.1	24046.8	27616.3	23398.4	70019.7	23398.4	0.0801776	-0.248373	-0.1368	-0.268638	1.1886
0.75	3000	0.95	31976.8	34623.5	25659.7	27246.2	24824.8	70019.7	24824.8	0.0827705	-0.197553	-0.147939	-0.22366	1.18971
0.75	5000	0.25	31152.6	32964.6	29255.5	29319.2	29078	70019.7	29078	0.0581675	-0.0608958	-0.0588508	-0.0665926	1.24764
0.75	5000	0.4	20684.9	26583.8	15739.9	17073.2	15923.5	70019.7	15739.9	0.285179	-0.239067	-0.174608	-0.230189	2.38506
0.75	5000	0.5	18665	25176.2	11364.7	13862.9	11729.4	70019.7	11364.7	0.348844	-0.391125	-0.257281	-0.371582	2.75138
0.75	5000	0.55	18274.5	24611.5	10340	13119.6	10689	70019.7	10340	0.346766	-0.434182	-0.282082	-0.415084	2.83155
0.75	5000	0.7	17865.9	23237.3	9532.22	12641.7	9687.73	70019.7	9532.22	0.300651	-0.466456	-0.292409	-0.457752	2.91919
0.75	5000	0.8	17786.1	22485.6	9733.75	12383.7	9782.97	70019.7	9733.75	0.26422	-0.452733	-0.303746	-0.449966	2.93676
0.75	5000	0.85	17762	22140.9	9932.46	12422.7	9932.65	70019.7	9932.46	0.246534	-0.440802	-0.3006	-0.440791	2.94211
0.75	5000	0.95	17727.9	21506.8	10469.4	12501.1	10367.2	70019.7	10367.2	0.213164	-0.409439	-0.294831	-0.415203	2.9497
0.75	5000	0.95	17727.9	21506.8	10469.4	12501.1	10367.2	70019.7	10367.2	0.213164	-0.409439	-0.294831	-0.415203	2.9497
0.75	7000	0.25	30118.5	30811.1	28751.9	28729.6	28587.6	70019.7	28587.6	0.0229976	-0.0453744	-0.0461135	-0.0508302	1.32481
0.75	7000	0.4	16256.1	20202.2	13710.3	14418.2	13810	70019.7	13710.3	0.242746	-0.156604	-0.113059	-0.150472	3.30729
0.75	7000	0.55	11402.8	18189.7	6915.79	8393.74	7129.13	70019.7	6915.79	0.595195	-0.393501	-0.263888	-0.374791	5.14057
0.75	7000	0.7	10363	17048	5853.33	7286.89	5848.4	70019.7	5848.4	0.645094	-0.435167	-0.296832	-0.435644	5.75673
0.75	7000	0.85	10141.2	15657.8	5943.26	7251.22	5807.99	70019.7	5807.99	0.543983	-0.413947	-0.284972	-0.427286	5.9045
0.75	7000	0.95	10090.9	14724.4	6154.14	7342.4	5956.12	70019.7	5956.12	0.459179	-0.390127	-0.272371	-0.409751	5.93892
0.75	7500	0.5	11407.3	17137.4	7802.44	9085.26	8020.21	70019.7	7802.44	0.50232	-0.316011	-0.203555	-0.296921	5.13817
0.75	7500	0.8	9022.08	15012.6	5376.54	6588.76	5256.1	70019.7	5256.1	0.663989	-0.404069	-0.269707	-0.417418	6.76093
0.75	7500	0.95	8919.99	13603.2	5608.62	6674.68	5394.12	70019.7	5394.12	0.525025	-0.371231	-0.251717	-0.395278	6.84975
0.75	9000	0.25	29748.2	30124	28557.7	28412.6	28398.3	70019.7	28398.3	0.0126309	-0.0400186	-0.0448956	-0.0453784	1.35375
0.75	9000	0.4	14493	16713.9	12930.1	13487	12988.3	70019.7	12930.1	0.153235	-0.107839	-0.0694144	-0.10382	3.83127
0.75	9000	0.55	8268.39	13193.5	5515.61	6545.63	5650.64	70019.7	5515.61	0.595661	-0.332929	-0.208356	-0.316598	7.46836
0.75	9000	0.7	6855.74	12663	4399.92	5226.91	4333.63	70019.7	4333.63	0.847068	-0.358213	-0.237587	-0.367882	9.21329
0.75	9000	0.85	6552.98	11838.5	4399.36	5106.34	4214.95	70019.7	4214.95	0.806575	-0.328648	-0.220761	-0.356789	9.68516
0.75	9000	0.95	6491.26	11009.7	4508.16	5127.7	4270.16	70019.7	4270.16	0.696076	-0.305503	-0.210061	-0.342167	9.78676
0.75	10000	0.5	8676.33	12081.9	6547.05	7432.3	6689.65	70019.7	6547.05	0.392516	-0.245413	-0.143382	-0.228977	7.0702
0.75	10000	0.8	5598.54	10552.3	3934.91	4559.65	3776.13	70019.7	3776.13	0.884837	-0.297154	-0.185565	-0.325516	11.5068
0.75	10000	0.95	5473.35	9671.88	4040.49	4552.42	3800.15	70019.7	3800.15	0.767087	-0.261788	-0.168256	-0.305699	11.7928
0.75	11000	0.25	29570.1	29818.9	28457.2	28271.4	28300.3	70019.7	28271.4	0.00841256	-0.0376371	-0.0439207	-0.0429422	1.36792
0.75	11000	0.4	13642.9	15002	12532.4	12930	12569.5	70019.7	12532.4	0.0996182	-0.0813969	-0.0522571	-0.078682	4.1323
0.75	11000	0.55	6673.42	9992.4	4786.39	5605.57	4879.8	70019.7	4786.39	0.497343	-0.282767	-0.160015	-0.26877	9.49233
0.75	11000	0.7	5135.47	9252.23	3667.25	4253.17	3584.36	70019.7	3584.36	0.801634	-0.285897	-0.171805	-0.302037	12.6345
0.75	11000	0.85	4812.81	8969.41	3628.61	4112.35	3439.93	70019.7	3439.93	0.863655	-0.246052	-0.14554	-0.285255	13.5486
0.75	11000	0.95	4747.51	8507.76	3694.6	4160.5	3457.23	70019.7	3457.23	0.792045	-0.221782	-0.123647	-0.271781	13.7487
0.75	13000	0.25	29467.6	29653.8	28396	28225.6	28240.8	70019.7	28225.6	0.00631666	-0.0363667	-0.0421487	-0.0416349	1.37615
0.75	13000	0.4	13162.4	14075.4	12293.9	12618.1	12318.6	70019.7	12293.9	0.0693658	-0.0659855	-0.041354	-0.0641059	4.31967
0.75	13000	0.55	5753.34	8084.93	4345.78	5171.52	4414.82	70019.7	4345.78	0.405257	-0.244651	-0.101127	-0.232651	11.1703
0.75	13000	0.7	4196.09	6967.64	3236.54	3744.27	3151.93	70019.7	3151.93	0.660506	-0.228676	-0.107677	-0.248842	15.6869
0.75	13000	0.85	3881.49	6774.95	3177.26	3573.93	2997.82	70019.7	2997.82	0.745452	-0.181432	-0.079236	-0.227661	17.0394
0.75	13000	0.95	3816.87	6569.27	3220.91	3596.45	2996.46	70019.7	2996.46	0.721116	-0.156138	-0.0577489	-0.214942	17.3448
0.75	15000	0.25	29401.1	29552.3	28354.9	28203.5	28200.9	70019.7	28200.9	0.00514376	-0.0355808	-0.0407314	-0.0408218	1.38154
0.75	15000	0.4	12925.6	13518.2	12135.3	12370	12152.2	70019.7	12135.3	0.045846	-0.0611421	-0.0429885	-0.0598366	4.41712
0.75	15000	0.55	5163.38	6895.35	4052.65	4754.73	4106.14	70019.7	4052.65	0.335433	-0.215116	-0.079144	-0.204757	12.5608
0.75	15000	0.7	3629.79	5532.89	2956.4	3353.98	2874.96	70019.7	2874.96	0.524299	-0.185518	-0.0759854	-0.207955	18.2903
0.75	15000	0.85	3330.64	5269.38	2883.95	3174.69	2716.98	70019.7	2716.98	0.582092	-0.134115	-0.0468248	-0.184248	20.0229
0.75	15000	0.95	3268.08	5143.01	2914	3178.21	2705.08	70019.7	2705.08	0.573712	-0.108345	-0.0274977	-0.172272	20.4254
0.875	1000	0.25	51881.3	53908.4	48107.5	49163	46424.6	70019.7	46424.6	0.0390713	-0.0727396	-0.0523953	-0.105176	0.349613
0.875	1000	0.4	51822.1	55123.6	49354.1	48750.8	48336.8	70019.7	48336.8	0.0637081	-0.0476251	-0.0592658	-0.0672553	0.351155
0.875	1000	0.55	51801.6	54111.6	51005.5	48601.3	50628.3	70019.7	48601.3	0.0445934	-0.0153696	-0.0617803	-0.02265	0.351689
0.875	1000	0.7	51791.2	52152.5	51793.5	48549.4	51691.5	70019.7	48549.4	0.00697622	4.53726e-05	-0.0625921	-0.0019238	0.351962
0.875	1000	0.85	51784.8	50219.6	52029.9	48518.9	52005.2	70019.7	48518.9	-0.0302252	0.00473349	-0.0630665	0.0042551	0.352128
0.875	1000	0.95	51781.8	49026.2	52073.2	48505.7	52063.7	70019.7	48505.7	-0.0532146	0.00562705	-0.0632661	0.00544514	0.352207
0.875	2500	0.5	32826.8	35503.2	22699.3	28121.6	22409	70019.7	22409	0.081532	-0.308512	-0.143334	-0.317357	1.133
0.875	2500	0.8	32727.1	35400.2	26476.1	26440.3	25597.5	70019.7	25597.5	0.0816763	-0.191004	-0.192097	-0.217851	1.1395
0.875	2500	0.95	32707	35479.7	29632.3	27314.7	28522.2	70019.7	27314.7	0.0847737	-0.0940059	-0.164868	-0.127948	1.14082
0.875	3000	0.25	31319.7	35374.5	26895.5	27919.2	26762.6	70019.7	26762.6	0.129467	-0.141259	-0.108571	-0.145503	1.23565
0.875	3000	0.4	28108.8	32294.2	18622	22491.5	18842.2	70019.7	18622	0.148901	-0.3375	-0.19984	-0.329668	1.49103
0.875	3000	0.55	27833.9	31282.5	17181.8	21860.2	17272.8	70019.7	17181.8	0.1239	-0.382703	-0.21462	-0.379434	1.51563
0.875	3000	0.7	27759.9	30728	18245.3	21758.2	18049.9	70019.7	18049.9	0.106919	-0.342749	-0.216201	-0.349787	1.52233
0.875	3000	0.85	27722.7	30408.8	20466	21574.1	19920.8	70019.7	19920.8	0.0968895	-0.261761	-0.22179	-0.281427	1.52571
0.875	3000	0.95	27706.4	30288.9	22288.3	21301.1	21512.3	70019.7	21301.1	0.093207	-0.195554	-0.231185	-0.223565	1.5272
0.875	5000	0.25	26304.3	28609.9	24281.1	24470.9	24165.2	70019.7	24165.2	0.0876512	-0.0769124	-0.0696967	-0.0813184	1.66192
0.875	5000	0.4	16073.3	22709.5	10884.4	12502.5	11164.7	70019.7	10884.4	0.412871	-0.322824	-0.222158	-0.305385	3.35628
0.875	5000	0.5	14484.4	21415	8027.46	10433.9	8272.74	70019.7	8027.46	0.478482	-0.445787	-0.279649	-0.428853	3.83413
0.875	5000	0.55	14206.2	20823.4	7632.86	10191.3	7788.67	70019.7	7632.86	0.465794	-0.46271	-0.282618	-0.451742	3.92881
0.875	5000	0.7	13927.1	19213.5	7644.67	10184	7608.97	70019.7	7608.97	0.379574	-0.451095	-0.268765	-0.453658	4.02758
0.875	5000	0.8	13871.1	18246.1	8014.08	10271	7887.43	70019.7	7887.43	0.315408	-0.422245	-0.259541	-0.431376	4.04789
0.875	5000	0.85	13853.3	17785.9	8257.87	10250.9	8084.28	70019.7	8084.28	0.283873	-0.403907	-0.260039	-0.416438	4.05436
0.875	5000	0.95	13827.5	16911.4	8840.47	10118.1	8563.95	70019.7	8563.95	0.223024	-0.360661	-0.268266	-0.380659	4.06379
0.875	5000	0.95	13827.5	16911.4	8840.47	10118.1	8563.95	70019.7	8563.95	0.223024	-0.360661	-0.268266	-0.380659	4.06379
0.875	7000	0.25	25087.8	25966.8	23715	23780.5	23599	70019.7	23599	0.0350362	-0.0547195	-0.0521073	-0.0593419	1.79099
0.875	7000	0.4	11609.7	16064.8	8831.87	9860.81	9002.93	70019.7	8831.87	0.383734	-0.239271	-0.150643	-0.224536	5.03112
0.875	7000	0.55	8296.51	14708.2	5029.64	6242.17	5055.22	70019.7	5029.64	0.772818	-0.393764	-0.247615	-0.390681	7.43966
0.875	7000	0.7	7760.5	13543.4	4868.84	6064.94	4717.99	70019.7	4717.99	0.745165	-0.372613	-0.218486	-0.392051	8.02258
0.875	7000	0.85	7654.73	11923	5112.88	6138.95	4861.86	70019.7	4861.86	0.557605	-0.332062	-0.198019	-0.364856	8.14724
0.875	7000	0.95	7628.69	10784.8	5354.02	6123.86	5040.29	70019.7	5040.29	0.413714	-0.298173	-0.197259	-0.339297	8.17848
0.875	7500	0.5	8042.67	13620.6	5127.6	6214.76	5224.02	70019.7	5127.6	0.693548	-0.36245	-0.227276	-0.350462	7.70603
0.875	7500	0.8	6813.64	11527.3	4628	5562.71	4400.37	70019.7	4400.37	0.691793	-0.320774	-0.183593	-0.354183	9.2764
0.875	7500	0.95	6766.22	9847.93	4915.57	5699.27	4600.15	70019.7	4600.15	0.455454	-0.273514	-0.157689	-0.32013	9.34842
0.875	9000	0.25	24641.3	25107.2	23489.5	23432	23373.9	70019.7	23373.9	0.0189091	-0.0467406	-0.0490756	-0.0514315	1.84156
0.875	9000	0.4	9752.78	12390.5	7973.49	8786.68	8091.24	70019.7	7973.49	0.27046	-0.182439	-0.0990596	-0.170366	6.17946
0.875	9000	0.55	5801.43	10145.6	3974.06	4741.41	3956.7	70019.7	3956.7	0.748818	-0.314986	-0.182717	-0.317979	11.0694
0.875	9000	0.7	5183.7	9763.04	3766.96	4318.41	3596.85	70019.7	3596.85	0.883411	-0.273307	-0.166925	-0.306124	12.5077
0.875	9000	0.85	5065.37	8765.31	3895.09	4342.58	3637.22	70019.7	3637.22	0.730437	-0.231036	-0.142694	-0.281944	12.8232
0.875	9000	0.95	5040.7	7776.15	4027.58	4381.75	3719.85	70019.7	3719.85	0.542673	-0.200987	-0.130726	-0.262036	12.8909
0.875	10000	0.5	5728.28	8913.08	4097.7	4873.98	4142.03	70019.7	4097.7	0.555979	-0.284654	-0.149136	-0.276916	11.2235
0.875	10000	0.8	4382.96	7881.49	3498.84	3883.07	3272.4	70019.7	3272.4	0.798212	-0.201718	-0.114052	-0.253382	14.9754
0.875	10000	0.95	4336.5	6767.39	3647.44	3925.43	3350.06	70019.7	3350.06	0.560565	-0.158898	-0.0947924	-0.227473	15.1466
0.875	11000	0.25	24422.9	24720.5	23370.6	23300.5	23255.5	70019.7	23255.5	0.0121821	-0.0430878	-0.0459567	-0.0478003	1.86696
0.875	11000	0.4	8805.31	10518.4	7509.87	8177.71	7598.43	70019.7	7509.87	0.194557	-0.14712	-0.0712755	-0.137063	6.95199
0.875	11000	0.55	4585.33	7347.5	3426.68	4039.78	3395.32	70019.7	3395.32	0.602393	-0.252685	-0.118976	-0.259526	14.2704
0.875	11000	0.7	3978.44	6982.23	3201.08	3619.97	3038.28	70019.7	3038.28	0.755017	-0.195392	-0.0901025	-0.236314	16.5998
0.875	11000	0.85	3860.94	6557.31	3278.27	3605.66	3035.93	70019.7	3035.93	0.69837	-0.150915	-0.0661183	-0.213681	17.1354
0.875	11000	0.95	3837.36	5927.74	3364.54	3626.15	3078.84	70019.7	3078.84	0.544745	-0.123215	-0.0550412	-0.197667	17.2468
0.875	13000	0.25	24295.8	24509.6	23297.5	23236	23182.9	70019.7	23182.9	0.00880202	-0.0410886	-0.0436211	-0.0458057	1.88197
0.875	13000	0.4	8242.26	9460.43	7220.28	7726.18	7290.74	70019.7	7220.28	0.147796	-0.123992	-0.0626133	-0.115444	7.49521
0.875	13000	0.55	3903.5	5742.3	3097.61	3583.16	3062.05	70019.7	3062.05	0.471064	-0.206452	-0.0820644	-0.215562	16.9377
0.875	13000	0.7	3331.03	5214.72	2862.36	3161.79	2712.45	70019.7	2712.45	0.565496	-0.140699	-0.0508072	-0.185704	20.0204
0.875	13000	0.85	3218.2	4967.95	2911.53	3144.51	2688.56	70019.7	2688.56	0.543703	-0.0952933	-0.0228985	-0.164577	20.7574
0.875	13000	0.95	3195.32	4607.94	2973.74	3184.12	2711.46	70019.7	2711.46	0.44209	-0.069343	-0.00350452	-0.151427	20.9132
0.875	15000	0.25	24213.3	24379.4	23248.1	23175	23133.9	70019.7	23133.9	0.00685968	-0.0398626	-0.0428812	-0.0445777	1.89179
0.875	15000	0.4	7871.23	8798.01	7022.11	7385.36	7080.31	70019.7	7022.11	0.117742	-0.107877	-0.0617282	-0.100483	7.89564
0.875	15000	0.55	3479.05	4775.27	2879.83	3284.58	2843.75	70019.7	2843.75	0.372577	-0.172236	-0.0558995	-0.18261	19.1261
0.875	15000	0.7	2941.84	4153.52	2638.58	2885.44	2501.66	70019.7	2501.66	0.411878	-0.103086	-0.01917	-0.149626	22.8013
0.875	15000	0.85	2833.93	3927.26	2669.87	2868.02	2465.27	70019.7	2465.27	0.385796	-0.0578942	0.012026	-0.130088	23.7076
0.875	15000	0.95	2811.46	3692.99	2717.68	2882.03	2476.62	70019.7	2476.62	0.313548	-0.0333562	0.025101	-0.119098	23.9051
0.95	1000	0.25	50493.4	52668.2	46552.4	47584	44836.1	70019.7	44836.1	0.0430698	-0.0780509	-0.0576194	-0.112041	0.38671
0.95	1000	0.4	50429.8	53911	47994.5	47136.6	46928.2	70019.7	46928.2	0.0690312	-0.0482911	-0.0653021	-0.0694337	0.38846
0.95	1000	0.55	50408.2	52787.9	49851.6	46973	49441.3	70019.7	46973	0.0472068	-0.0110426	-0.0681486	-0.0191827	0.389052
0.95	1000	0.7	50397.2	50664.4	50717.1	46915.3	50603.3	70019.7	46915.3	0.00530157	0.00634796	-0.0690891	0.00408849	0.389357
0.95	1000	0.85	50390.5	48576	51027.8	46880.5	50999.5	70019.7	46880.5	-0.0360095	0.0126465	-0.0696567	0.0120861	0.389542
0.95	1000	0.95	50387.3	47287.8	51097.4	46865.7	51086.5	70019.7	46865.7	-0.0615144	0.0140924	-0.0698909	0.0138763	0.389629
0.95	2500	0.5	30602.7	33554.5	20135.7	24424.6	20019.7	70019.7	20019.7	0.0964584	-0.342027	-0.201878	-0.345817	1.28803
0.95	2500	0.8	30502.2	33088.5	24579.2	23799.9	23751.3	70019.7	23751.3	0.0847911	-0.194183	-0.219732	-0.221324	1.29556
0.95	2500	0.95	30481.8	32986.1	27940.3	23611.9	26831.1	70019.7	23611.9	0.0821566	-0.0833775	-0.225377	-0.119766	1.2971
0.95	3000	0.25	28914.9	33465.1	24163.2	25316.1	24102.7	70019.7	24102.7	0.157364	-0.164336	-0.124464	-0.166429	1.42157
0.95	3000	0.4	25745.3	30344.5	15983	20403.2	16306	70019.7	15983	0.17864	-0.379189	-0.207499	-0.366642	1.7197
0.95	3000	0.55	25483.1	29188.1	15090.4	20484.9	15217.7	70019.7	15090.4	0.145389	-0.407828	-0.19614	-0.402833	1.74769
0.95	3000	0.7	25411.4	28476.5	16456.1	20252.2	16276.7	70019.7	16276.7	0.12062	-0.352413	-0.203027	-0.35947	1.75545
0.95	3000	0.85	25374.9	28008.7	18823.4	19825.7	18279	70019.7	18279	0.103796	-0.258188	-0.218686	-0.279643	1.75941
0.95	3000	0.95	25358.9	27799	20706.7	19671	19921.1	70019.7	19671	0.0962225	-0.183454	-0.224294	-0.214431	1.76115
0.95	5000	0.25	23561.9	26161.2	21477.4	21775.3	21401.3	70019.7	21401.3	0.110315	-0.0884711	-0.0758282	-0.0916985	1.97173
0.95	5000	0.4	13797.5	20675.5	8730.84	10601.6	9009.11	70019.7	8730.84	0.498495	-0.367216	-0.231629	-0.347048	4.07481
0.95	5000	0.5	12495.8	19432.6	6853.47	9218.23	6982.31	70019.7	6853.47	0.555129	-0.45154	-0.262296	-0.441229	4.60344
0.95	5000	0.55	12280.8	18817.7	6686.85	9080.29	6727.47	70019.7	6686.85	0.532288	-0.455504	-0.260611	-0.452196	4.70156
0.95	5000	0.7	12068.1	17052.1	6923.53	9132.46	6799.55	70019.7	6799.55	0.412989	-0.426295	-0.243256	-0.436568	4.80205
0.95	5000	0.8	12023.7	15947.8	7331.93	9042.87	7118.94	70019.7	7118.94	0.326364	-0.390209	-0.247912	-0.407923	4.82348
0.95	5000	0.85	12009.2	15414.2	7583.6	8976.78	7322.59	70019.7	7322.59	0.283535	-0.368517	-0.252508	-0.390252	4.83051
0.95	5000	0.95	11987.8	14386.3	8167.21	8902.21	7800.26	70019.7	7800.26	0.200083	-0.318706	-0.257394	-0.349316	4.84092
0.95	5000	0.95	11987.8	14386.3	8167.21	8902.21	7800.26	70019.7	7800.26	0.200083	-0.318706	-0.257394	-0.349316	4.84092
0.95	7000	0.25	22236.6	23235.6	20873.3	20955	20788.3	70019.7	20788.3	0.044929	-0.0613075	-0.0576328	-0.0651318	2.14885
0.95	7000	0.4	9481.51	14039.5	6751.79	7819.19	6920.6	70019.7	6751.79	0.480725	-0.2879	-0.175322	-0.270095	6.38487
0.95	7000	0.55	7033.91	12983.9	4471.59	5394.75	4411.09	70019.7	4411.09	0.845894	-0.36428	-0.233037	-0.372882	8.95459
0.95	7000	0.7	6688.06	11756.8	4504.96	5298.15	4300.95	70019.7	4300.95	0.757872	-0.326417	-0.20782	-0.356921	9.46936
0.95	7000	0.85	6620.03	9985.84	4781.05	5209.3	4481.45	70019.7	4481.45	0.508429	-0.27779	-0.2131	-0.323046	9.57695
0.95	7000	0.95	6601.94	8724.1	5026.22	5167.22	4661.14	70019.7	4661.14	0.321446	-0.238674	-0.217317	-0.293974	9.60593
0.95	7500	0.5	6706.1	11935.2	4373.52	5340.31	4380.07	70019.7	4373.52	0.779749	-0.347829	-0.203664	-0.346853	9.44119
0.95	7500	0.8	5915.56	9747.32	4333.75	4891.58	4063.91	70019.7	4063.91	0.647744	-0.267399	-0.173099	-0.313013	10.8365
0.95	7500	0.95	5884.46	7901.96	4631.06	4706.16	4271.31	70019.7	4271.31	0.342851	-0.213002	-0.20024	-0.274138	10.8991
0.95	9000	0.25	21741.7	22267	20627.7	20656.5	20539.8	70019.7	20539.8	0.0241592	-0.0512358	-0.0499138	-0.0552816	2.22053
0.95	9000	0.4	7667.3	10395.8	5900.42	6811.74	6017.02	70019.7	5900.42	0.355861	-0.230443	-0.111586	-0.215237	8.13225
0.95	9000	0.55	4920.65	8760.98	3569.17	4231	3488.24	70019.7	3488.24	0.780451	-0.274655	-0.140156	-0.291103	13.2298
0.95	9000	0.7	4549.99	8367.98	3537.91	4055.54	3331.78	70019.7	3331.78	0.839121	-0.222435	-0.10867	-0.267739	14.389
0.95	9000	0.85	4480.63	7233.1	3691.9	3958.44	3404.55	70019.7	3404.55	0.614306	-0.176031	-0.116544	-0.240163	14.6272
0.95	9000	0.95	4465.36	6141.37	3828.7	3916.99	3490.75	70019.7	3490.75	0.375336	-0.142578	-0.122805	-0.21826	14.6806
0.95	10000	0.5	4718.5	7560.96	3495.67	4137.45	3473.59	70019.7	3473.59	0.602405	-0.259158	-0.123143	-0.263836	13.8394
0.95	10000	0.8	3916.71	6595.17	3326.75	3633.4	3074.69	70019.7	3074.69	0.683857	-0.150625	-0.0723339	-0.21498	16.8772
0.95	10000	0.95	3889.26	5322.93	3483.88	3601.09	3161.87	70019.7	3161.87	0.368624	-0.10423	-0.0740933	-0.187024	17.0034
0.95	11000	0.25	21496.8	21826.5	20496.8	20477.2	20407.7	70019.7	20407.7	0.01534	-0.046518	-0.0474279	-0.0506618	2.25722
0.95	11000	0.4	6724.78	8527.01	5433.36	6170.03	5521.13	70019.7	5433.36	0.267998	-0.19204	-0.0824932	-0.178987	9.41219
0.95	11000	0.55	3914.89	6251.68	3097.82	3551.06	3016.87	70019.7	3016.87	0.596896	-0.20871	-0.0929353	-0.229386	16.8855
0.95	11000	0.7	3561.64	5961.44	3035.97	3351.59	2845.23	70019.7	2845.23	0.673791	-0.147592	-0.0589743	-0.201145	18.6594
0.95	11000	0.85	3494.12	5407.5	3136.23	3279.4	2872.61	70019.7	2872.61	0.547596	-0.102427	-0.0614545	-0.177876	19.0393
0.95	11000	0.95	3480.22	4667.12	3226.51	3237.62	2919.98	70019.7	2919.98	0.341039	-0.0729014	-0.0697083	-0.16098	19.1193
0.95	13000	0.25	21353.2	21584.9	20415.7	20381.2	20326.2	70019.7	20326.2	0.010848	-0.0439059	-0.0455232	-0.0480985	2.27912
0.95	13000	0.4	6156.18	7458.31	5139.15	5527.82	5208.94	70019.7	5139.15	0.211516	-0.165205	-0.102071	-0.153868	10.3739
0.95	13000	0.55	3358.73	4852.46	2812.68	2986.84	2736.74	70019.7	2736.74	0.444728	-0.162578	-0.110726	-0.185188	19.847
0.95	13000	0.7	3029.44	4475.79	2732.58	2794.35	2559.26	70019.7	2559.26	0.477433	-0.0979919	-0.0776007	-0.155202	22.1131
0.95	13000	0.85	2964.17	4145.71	2803.58	2801.01	2563.27	70019.7	2563.27	0.398608	-0.0541768	-0.0550415	-0.135249	22.6221
0.95	13000	0.95	2950.82	3684.73	2869.57	2788.52	2591.01	70019.7	2591.01	0.248711	-0.0275358	-0.0550049	-0.121939	22.7289
0.95	15000	0.25	21259.4	21434.9	20360.6	20320	20270.9	70019.7	20270.9	0.00825234	-0.0422793	-0.0441902	-0.0464979	2.29358
0.95	15000	0.4	5777.26	6781.07	4936.92	5401.02	4994.49	70019.7	4936.92	0.173751	-0.145457	-0.0651256	-0.135491	11.1199
0.95	15000	0.55	3015.3	4030.41	2623.03	2884.31	2552.98	70019.7	2552.98	0.336653	-0.130093	-0.0434424	-0.153325	22.2215
0.95	15000	0.7	2707.43	3603.01	2530.44	2671.23	2373.06	70019.7	2373.06	0.330788	-0.0653697	-0.0133693	-0.123501	24.8621
0.95	15000	0.85	2644.04	3340.37	2583.03	2623.87	2363.26	70019.7	2363.26	0.263362	-0.0230734	-0.0076286	-0.106191	25.4821
0.95	15000	0.95	2630.84	3033.17	2634.54	2608.05	2379.64	70019.7	2379.64	0.152929	0.00140452	-0.00866503	-0.095484	25.6149

### Sheet: Table_2
Input parameters			Total Fatalities per vaccination sequence (single call) after 360 days							Relative Differences to no prioritisation
Vaccine Effectiveness	Daily Vaccination Rate	Maximum Population Coverage	No Prioritisation by Groups	Mortality (Highest-to-Lowest)	Interactions (Highest-to-Lowest)	RbPAD Method	Best of all possible sequences	No Vaccination	Lowest number of fatalities achieved	Highest-to-Lowest Mortality	Highest-to-Lowest Interactions	Scoring System	Best of all possible sequences	No Vaccination
0.75	0.0025	0.25	39596.5	41120.1	37798.2	38079.8	37145.7	70019.7	37145.7	0.0384775	-0.0454148	-0.038304	-0.0618938	0.768331
0.75	0.0025	0.5	37759	38932.1	34201.2	35039	30952.6	70019.7	30952.6	0.0310692	-0.0942234	-0.0720347	-0.180257	0.854387
0.75	0.0025	0.8	37667.4	39558	33672.1	34623.2	30098.5	70019.7	30098.5	0.0501912	-0.106067	-0.0808176	-0.200941	0.858893
0.75	0.0075	0.25	34236.2	34560.7	34410.1	34402.2	34388	70019.7	34236.2	0.00947877	0.00507962	0.00484888	0.00443386	1.04519
0.75	0.0075	0.5	17974.2	19711.5	17290.6	17416.1	17028.3	70019.7	17028.3	0.0966568	-0.0380306	-0.0310498	-0.0526243	2.89556
0.75	0.0075	0.8	12972.8	15149.6	11696.2	11683	10019.8	70019.7	10019.8	0.167799	-0.0984027	-0.0994188	-0.227629	4.39744
0.75	0.0125	0.25	34045.8	34240.8	34255.5	34279.1	34247.8	70019.7	34045.8	0.00572989	0.00615902	0.00685343	0.00593441	1.05663
0.75	0.0125	0.5	16282.4	16729.3	16226.2	16273.2	16157.4	70019.7	16157.4	0.0274498	-0.00344895	-0.000560585	-0.00767728	3.30034
0.75	0.0125	0.8	8389.07	9409.37	8134.67	8173.09	7709.02	70019.7	7709.02	0.121622	-0.0303254	-0.0257457	-0.0810644	7.34654
0.875	0.0025	0.25	36169.4	38014.6	34138.2	34257.3	33449.3	70019.7	33449.3	0.0510158	-0.0561585	-0.0528657	-0.0752051	0.935881
0.875	0.0025	0.5	34248.2	35503.5	30413.7	31335.5	26923.6	70019.7	26923.6	0.0366525	-0.111963	-0.0850473	-0.213869	1.04448
0.875	0.0025	0.8	34154.1	35400.2	30181.8	30511.7	26385.3	70019.7	26385.3	0.0364834	-0.116306	-0.106645	-0.227462	1.05011
0.875	0.0075	0.25	30418.7	30704.1	30478	30509.6	30459.4	70019.7	30418.7	0.0093818	0.00194766	0.00298678	0.0013387	1.30186
0.875	0.0075	0.5	14443.5	16068.5	13760.1	13837.9	13450.2	70019.7	13450.2	0.112507	-0.0473152	-0.0419277	-0.0687672	3.84784
0.875	0.0075	0.8	10230.8	11633.6	9623.81	9414.55	7744.23	70019.7	7744.23	0.137122	-0.0593274	-0.0797815	-0.243046	5.84402
0.875	0.0125	0.25	30258.1	30313.4	30305.4	30328.5	30301.1	70019.7	30258.1	0.00182849	0.00156265	0.00232536	0.00142111	1.31408
0.875	0.0125	0.5	12746.6	13235.3	12694.7	12715.4	12604.1	70019.7	12604.1	0.0383341	-0.0040783	-0.00245382	-0.0111861	4.49319
0.875	0.0125	0.8	6253.92	6942.65	6236.84	6235.27	5746.36	70019.7	5746.36	0.110128	-0.00273097	-0.00298134	-0.081159	10.1961

### Sheet: Table_2_Extended
Sensitivity Analysis: Vaccine effectiveness and Population Coverage
* All simulations correspond to the results after 360 days
* Kids are vaccinated
max Timestep	1	d
			Total Fatalities per vaccination sequence							Relative Differences to no prioritisation
Vaccine Effectiveness	Daily Vaccination Rate	Maximum Population Coverage	No Prioritisation by Groups	Mortality (Highest-to-Lowest)	Interactions (Highest-to-Lowest)	RbPAD Method	Best of all possible sequences	No Vaccination	Lowest number of fatalities achieved	Highest-to-Lowest Mortality	Highest-to-Lowest Interactions	Scoring System	Best of all possible sequences	No Vaccination
0.75	1000	0.25	54436.7	56020.9	52278.1	52680.1	49533.2	70019.7	49533.2	0.0291019	-0.0396535	-0.0322688	-0.0900782	0.286259
0.75	1000	0.4	54382.7	57168.5	51567.2	52328.2	49046.8	70019.7	49046.8	0.0512257	-0.0517729	-0.0377788	-0.0981176	0.287535
0.75	1000	0.55	54364.3	56333.6	51581.6	52210.6	49337.6	70019.7	49337.6	0.0362235	-0.0511865	-0.0396162	-0.0924629	0.287972
0.75	1000	0.7	54354.9	54650	52135.9	52170.6	50430.4	70019.7	50430.4	0.00542829	-0.0408238	-0.0401861	-0.0722021	0.288194
0.75	1000	0.85	54349.2	52982.8	52819.7	52149.4	51743.7	70019.7	51743.7	-0.0251423	-0.0281425	-0.0404748	-0.0479408	0.288329
0.75	1000	0.95	54346.5	51949.7	53185.7	52139.8	52449.2	70019.7	51949.7	-0.0441018	-0.0213592	-0.0406037	-0.0349121	0.288394
0.75	2500	0.5	37759	38932.1	34201.2	35039	30952.6	70019.7	30952.6	0.0310692	-0.0942234	-0.0720347	-0.180257	0.854387
0.75	2500	0.8	37667.4	39558	33672.1	34623.2	29369	70019.7	29369	0.0501912	-0.106067	-0.0808176	-0.220309	0.858893
0.75	2500	0.95	37649.7	39829.1	33888.1	34366.3	29269.5	70019.7	29269.5	0.0578864	-0.0999086	-0.0872096	-0.222583	0.859769
0.75	3000	0.25	37439.6	38968.7	36289	36339.2	35933.7	70019.7	35933.7	0.0408419	-0.030732	-0.0293902	-0.040223	0.870204
0.75	3000	0.4	33999.9	35816.9	30663.9	30882	28989.8	70019.7	28989.8	0.053439	-0.0981184	-0.0917051	-0.147357	1.05941
0.75	3000	0.55	33614.8	34991.4	29818.4	30550.3	26614.9	70019.7	26614.9	0.0409538	-0.112937	-0.0911647	-0.208237	1.083
0.75	3000	0.7	33539.4	34664.6	29578.3	30762.1	25657.6	70019.7	25657.6	0.0335491	-0.118103	-0.0828063	-0.235	1.08769
0.75	3000	0.85	33505.2	34558.1	29482.2	30491.4	25515.1	70019.7	25515.1	0.0314256	-0.12007	-0.089948	-0.238473	1.08982
0.75	3000	0.95	33490.3	34623.5	29559.1	30166.7	25710.6	70019.7	25710.6	0.0338351	-0.117386	-0.0992424	-0.232299	1.09074
0.75	5000	0.25	34865.9	35356.2	34730.8	34706	34666.2	70019.7	34666.2	0.0140614	-0.00387527	-0.00458643	-0.00572759	1.00826
0.75	5000	0.4	25274.2	27486	23953	24096.5	23571	70019.7	23571	0.0875139	-0.0522747	-0.0465966	-0.0673885	1.7704
0.75	5000	0.5	22593.5	25446.1	20260.7	20376	19340	70019.7	19340	0.126259	-0.10325	-0.0981459	-0.143999	2.09911
0.75	5000	0.55	21951.7	24747.9	19280.8	19408.3	17980.4	70019.7	17980.4	0.127377	-0.121672	-0.115866	-0.180913	2.18971
0.75	5000	0.7	21220.1	23252.4	18365.1	18454.2	15628.7	70019.7	15628.7	0.0957691	-0.134543	-0.130346	-0.263497	2.29968
0.75	5000	0.8	21091.9	22488.8	18490.6	18433	14818.9	70019.7	14818.9	0.0662295	-0.123328	-0.12606	-0.29741	2.31975
0.75	5000	0.85	21059	22142.3	18608.2	18422.3	14533	70019.7	14533	0.0514459	-0.116378	-0.125206	-0.309891	2.32494
0.75	5000	0.95	21018.3	21507.1	18851.1	18525.1	14135.1	70019.7	14135.1	0.0232543	-0.10311	-0.11862	-0.327485	2.33136
0.75	5000	0.95	21018.3	21507.1	18851.1	18525.1	14079.5	70019.7	14079.5	0.0232543	-0.10311	-0.11862	-0.330134	2.33136
0.75	7000	0.25	34408.1	34669.1	34450.9	34445	34420.7	70019.7	34408.1	0.00758759	0.00124651	0.00107312	0.000368884	1.03498
0.75	7000	0.4	22954	24042.5	22590.1	22632.1	22466.5	70019.7	22466.5	0.0474177	-0.0158549	-0.0140252	-0.0212405	2.05043
0.75	7000	0.55	16996.8	19393.6	15858.6	15936	15380.3	70019.7	15380.3	0.14102	-0.0669652	-0.0624088	-0.0951057	3.11959
0.75	7000	0.7	14677.5	17296.3	13098	13142.3	11847.8	70019.7	11847.8	0.178421	-0.107617	-0.1046	-0.192791	3.77054
0.75	7000	0.85	13953.7	15702.2	12595.7	12478	10182.4	70019.7	10182.4	0.125306	-0.0973215	-0.105754	-0.270273	4.01801
0.75	7000	0.95	13790.4	14737.7	12814.3	12605.8	9547.5	70019.7	9547.5	0.0686938	-0.0707843	-0.0859	-0.307671	4.07742
0.75	7500	0.5	17974.2	19711.5	17290.6	17416.1	17028.3	70019.7	17028.3	0.0966568	-0.0380306	-0.0310498	-0.0526243	2.89556
0.75	7500	0.8	12972.8	15149.6	11696.2	11683	10019.8	70019.7	10019.8	0.167799	-0.0984027	-0.0994188	-0.227629	4.39744
0.75	7500	0.95	12555.3	13628.6	11730.2	11539.1	8851.96	70019.7	8851.96	0.0854854	-0.0657132	-0.0809374	-0.294961	4.57691
0.75	9000	0.25	34218	34415.7	34334.8	34366.1	34325.1	70019.7	34218	0.00577772	0.00341527	0.00432978	0.00313016	1.04628
0.75	9000	0.4	22229.8	22858.6	22172.2	22159.7	22102.9	70019.7	22102.9	0.0282897	-0.00259164	-0.00315248	-0.00570708	2.14982
0.75	9000	0.55	15255.2	16613.2	14750.2	14814.8	14525.3	70019.7	14525.3	0.0890218	-0.0331054	-0.0288659	-0.0478421	3.5899
0.75	9000	0.7	11755.4	13816.3	11008.9	11071.7	10410.7	70019.7	10410.7	0.175317	-0.0635008	-0.0581579	-0.114392	4.95638
0.75	9000	0.85	10264.9	12138.9	9534.57	9504.67	8273.62	70019.7	8273.62	0.182563	-0.0711489	-0.0740614	-0.19399	5.82127
0.75	9000	0.95	9815.95	11122.7	9299.79	9140.76	7445.72	70019.7	7445.72	0.133123	-0.0525834	-0.0687849	-0.241467	6.13326
0.75	10000	0.5	16783	17591.9	16535.2	16560.1	16413.2	70019.7	16413.2	0.0481984	-0.0147642	-0.0132835	-0.0220351	3.17206
0.75	10000	0.8	9660.53	11419	9120.11	9149.19	8361.17	70019.7	8361.17	0.182025	-0.0559409	-0.0529306	-0.134502	6.24802
0.75	10000	0.95	8607.02	9908.67	8229.01	8137.21	6790.42	70019.7	6790.42	0.151231	-0.0439185	-0.054585	-0.21106	7.13518
0.75	11000	0.25	34112.5	34321.4	34289.6	34304.6	34277.7	70019.7	34112.5	0.00612353	0.00519292	0.00563315	0.0048423	1.05261
0.75	11000	0.4	21783.3	22326.1	21970.6	21902.7	21927.6	70019.7	21783.3	0.0249209	0.00860063	0.00548123	0.00662571	2.21438
0.75	11000	0.55	14482.2	15308	14284.6	14334.5	14155	70019.7	14155	0.0570258	-0.0136428	-0.0101948	-0.0225939	3.83489
0.75	11000	0.7	10499.1	11795.6	10139.8	10180.7	9785.1	70019.7	9785.1	0.123492	-0.0342182	-0.0303261	-0.0680018	5.66914
0.75	11000	0.85	8472.14	9907.22	8111.94	8124.61	7384.88	70019.7	7384.88	0.169389	-0.0425152	-0.0410194	-0.128333	7.2647
0.75	11000	0.95	7742.15	8933.99	7472.82	7411.08	6396.3	70019.7	6396.3	0.153942	-0.0347875	-0.0427623	-0.173834	8.04396
0.75	13000	0.25	33925.9	34281.9	34252.3	34270.9	34245.6	70019.7	33925.9	0.0104956	0.00962051	0.010171	0.00942358	1.0639
0.75	13000	0.4	21789.1	22105.1	21874.5	21785.8	21832.5	70019.7	21785.8	0.0145056	0.00391849	-0.000152313	0.00199223	2.21352
0.75	13000	0.55	14119.8	14630.1	14052.3	14075.9	13952.5	70019.7	13952.5	0.0361444	-0.00477755	-0.00310858	-0.0118453	3.95898
0.75	13000	0.7	9867.19	10698.5	9704.15	9782.85	9468.53	70019.7	9468.53	0.0842497	-0.0165238	-0.0085475	-0.0404028	6.09621
0.75	13000	0.85	7535.98	8538.04	7402.17	7455.95	6930.45	70019.7	6930.45	0.132971	-0.0177562	-0.0106196	-0.0803517	8.29139
0.75	13000	0.95	6665.72	7521.07	6538.52	6548.2	5845.74	70019.7	5845.74	0.128322	-0.0190821	-0.0176296	-0.123014	9.50445
0.75	15000	0.25	34068.7	34241.8	34226.9	34245.7	34228.7	70019.7	34068.7	0.00508033	0.00464173	0.0051954	0.00469393	1.05525
0.75	15000	0.4	21679.1	21992.6	21791.3	21813.5	21768.2	70019.7	21679.1	0.0144615	0.00517637	0.00619876	0.00410852	2.22982
0.75	15000	0.55	13745	14337.9	13897.1	13904.7	13829.7	70019.7	13745	0.0431361	0.0110605	0.011616	0.00616048	4.09418
0.75	15000	0.7	9523.24	10090.1	9453.7	9495.61	9277.97	70019.7	9277.97	0.0595224	-0.00730167	-0.00290084	-0.0257548	6.35251
0.75	15000	0.85	7101.99	7716.46	7015.09	7045.75	6670.05	70019.7	6670.05	0.086521	-0.0122359	-0.00791895	-0.0608191	8.85916
0.75	15000	0.95	6065.29	6636.15	6021.14	6032.36	5531.47	70019.7	5531.47	0.0941195	-0.00727959	-0.00542856	-0.0880114	10.5443
0.875	1000	0.25	52139.8	53908.4	49628.9	50156.1	46724.7	70019.7	46724.7	0.0339209	-0.0481557	-0.0380452	-0.103856	0.342923
0.875	1000	0.4	52081	55123.6	48934.9	49806.5	46352.5	70019.7	46352.5	0.0584207	-0.0604077	-0.0436726	-0.109991	0.344439
0.875	1000	0.55	52060.5	54111.6	49084	49714.9	46798.8	70019.7	46798.8	0.0393993	-0.0571738	-0.0450559	-0.101069	0.344968
0.875	1000	0.7	52050.1	52152.5	49813.8	49671.6	47958.7	70019.7	47958.7	0.0019678	-0.0429628	-0.0456948	-0.0786038	0.345238
0.875	1000	0.85	52043.7	50219.6	50670	49646.1	49450.8	70019.7	49450.8	-0.0350495	-0.0263957	-0.0460685	-0.0498216	0.345402
0.875	1000	0.95	52040.7	49026.2	51128.1	49635.3	50273.5	70019.7	49026.2	-0.0579251	-0.0175357	-0.0462216	-0.0339581	0.34548
0.875	2500	0.5	34248.2	35503.5	30413.7	31335.5	26923.6	70019.7	26923.6	0.0366525	-0.111963	-0.0850473	-0.213869	1.04448
0.875	2500	0.8	34154.1	35400.2	30181.8	30511.7	25457.4	70019.7	25457.4	0.0364834	-0.116306	-0.106645	-0.254631	1.05011
0.875	2500	0.95	34135.6	35479.7	30606.2	29959.3	25362.7	70019.7	25362.7	0.0393745	-0.103395	-0.122345	-0.257	1.05122
0.875	3000	0.25	33837.2	35631.7	32530.4	32667.7	32151.5	70019.7	32151.5	0.0530319	-0.0386205	-0.0345641	-0.0498167	1.06931
0.875	3000	0.4	30240	32322.3	26725.4	26927.4	24900.1	70019.7	24900.1	0.0688602	-0.116224	-0.109545	-0.176586	1.31547
0.875	3000	0.55	29865.3	31283.3	26092.5	26951.2	22577.9	70019.7	22577.9	0.0474812	-0.126328	-0.097575	-0.244009	1.34452
0.875	3000	0.7	29791.7	30728	26037.4	26595	21766	70019.7	21766	0.0314287	-0.126019	-0.107304	-0.269393	1.35031
0.875	3000	0.85	29757.5	30408.8	26121.6	26005	21815.7	70019.7	21815.7	0.0218851	-0.122187	-0.126105	-0.266884	1.35301
0.875	3000	0.95	29742.6	30288.9	26319.4	25786.4	22137.1	70019.7	22137.1	0.0183653	-0.115097	-0.133016	-0.255711	1.35419
0.875	5000	0.25	31004	31584.7	30833.7	30902	30768.5	70019.7	30768.5	0.0187312	-0.00549142	-0.00329078	-0.00759653	1.25841
0.875	5000	0.4	21275.3	23672.3	19931.2	20099.3	19503.6	70019.7	19503.6	0.112668	-0.0631739	-0.0552734	-0.0832738	2.29113
0.875	5000	0.5	18790.5	21674.1	16688.8	16979.8	15633.8	70019.7	15633.8	0.153459	-0.111853	-0.0963656	-0.167997	2.72633
0.875	5000	0.55	18227.7	20949.3	15948.9	16226.8	14452.7	70019.7	14452.7	0.149313	-0.125017	-0.109772	-0.207101	2.84139
0.875	5000	0.7	17605.8	19226	15578	15607.1	12480.9	70019.7	12480.9	0.0920267	-0.11518	-0.113523	-0.291092	2.97708
0.875	5000	0.8	17501	18248.6	15911.6	15315.9	11807	70019.7	11807	0.0427176	-0.0908155	-0.124856	-0.325349	3.00091
0.875	5000	0.85	17473.6	17787	16104.1	15265.2	11569.7	70019.7	11569.7	0.0179322	-0.0783738	-0.126383	-0.337875	3.00717
0.875	5000	0.95	17439.3	16911.6	16464.4	14389.9	11248	70019.7	11248	-0.0302616	-0.0559029	-0.174857	-0.355018	3.01505
0.875	5000	0.95	17439.3	16911.6	16464.4	14389.9	10981.6	70019.7	10981.6	-0.0302616	-0.0559029	-0.174857	-0.370296	3.01505
0.875	7000	0.25	30533.4	30793.2	30522.7	30557.7	30493.7	70019.7	30493.7	0.00850735	-0.000351814	0.00079511	-0.00130037	1.29321
0.875	7000	0.4	18870.7	20084.1	18540.8	18646.5	18387.3	70019.7	18387.3	0.0643031	-0.0174819	-0.0118777	-0.0256169	2.71051
0.875	7000	0.55	13582.9	15835	12635.5	12775.9	12073.6	70019.7	12073.6	0.165811	-0.0697497	-0.0594131	-0.111118	4.15501
0.875	7000	0.7	11663	13752.9	10651.6	10765.8	9217.3	70019.7	9217.3	0.179183	-0.0867178	-0.0769341	-0.2097	5.00355
0.875	7000	0.85	11091	11955.9	10585.4	10125	7906.74	70019.7	7906.74	0.0779873	-0.0455862	-0.087097	-0.287101	5.31322
0.875	7000	0.95	10957.8	10793.3	10971.4	9263.88	7392.16	70019.7	7392.16	-0.0150116	0.00124174	-0.154585	-0.325398	5.38994
0.875	7500	0.5	14443.5	16068.5	13760.1	13837.9	13450.2	70019.7	13450.2	0.112507	-0.0473152	-0.0419277	-0.0687672	3.84784
0.875	7500	0.8	10230.8	11633.6	9623.81	9414.55	7714.43	70019.7	7714.43	0.137122	-0.0593274	-0.0797815	-0.245959	5.84402
0.875	7500	0.95	9891.87	9864.15	9960.36	8522.49	6527.15	70019.7	6527.15	-0.00280262	0.0069235	-0.138435	-0.34015	6.07851
0.875	9000	0.25	30332.1	30522.6	30396.7	30362	30386.2	70019.7	30332.1	0.00628049	0.00212859	0.000987206	0.0017832	1.30844
0.875	9000	0.4	18242.9	18742	18088.5	18069.2	18003.2	70019.7	18003.2	0.0273582	-0.00846308	-0.00952071	-0.0131393	2.83819
0.875	9000	0.55	11896.2	13207.6	11553.8	11642.2	11272.7	70019.7	11272.7	0.110235	-0.0287863	-0.0213553	-0.0524185	4.88587
0.875	9000	0.7	9117.11	10714	8668.61	8676.71	7957.21	70019.7	7957.21	0.175158	-0.0491925	-0.0483047	-0.127222	6.68003
0.875	9000	0.85	7919.68	8985.45	7703.77	7502.82	6289.43	70019.7	6289.43	0.134571	-0.0272631	-0.0526371	-0.205849	7.84122
0.875	9000	0.95	7560.72	7848.05	7667.43	6476.55	5634.81	70019.7	5634.81	0.0380037	0.0141143	-0.143395	-0.254726	8.26098
0.875	10000	0.5	13229.2	13973.9	13001.7	13082.7	12854.1	70019.7	12854.1	0.0562952	-0.0171916	-0.0110683	-0.0283493	4.29283
0.875	10000	0.8	7399.93	8534.97	7180.37	7127.56	6305.26	70019.7	6305.26	0.153384	-0.0296701	-0.0368069	-0.14793	8.46221
0.875	10000	0.95	6539.33	6916.72	6649.36	5786.75	4907.69	70019.7	4907.69	0.0577113	0.0168266	-0.115084	-0.249512	9.70748
0.875	11000	0.25	30185.5	30370.5	30338.6	30349.7	30329.8	70019.7	30185.5	0.00612854	0.0050699	0.00543893	0.0047803	1.31964
0.875	11000	0.4	17944	18322.7	17883.6	17909.5	17824	70019.7	17824	0.0211064	-0.00336737	-0.00192451	-0.00668947	2.90212
0.875	11000	0.55	11302.1	12005	11101.8	11184.6	10920.8	70019.7	10920.8	0.0621935	-0.0177233	-0.0103931	-0.0337345	5.19527
0.875	11000	0.7	8037.1	9008.27	7828.57	7834.19	7407.11	70019.7	7407.11	0.120835	-0.0259466	-0.0252467	-0.0783854	7.71206
0.875	11000	0.85	6408.99	7224.46	6342.09	6270.03	5521.08	70019.7	5521.08	0.127238	-0.0104385	-0.0216823	-0.138542	9.92522
0.875	11000	0.95	5806.44	6192.8	5925.4	5425.01	4734.23	70019.7	4734.23	0.0665411	0.0204885	-0.0656913	-0.184658	11.059
0.875	13000	0.25	30212.8	30298.8	30303.2	30318.7	30294.8	70019.7	30212.8	0.00284614	0.00299269	0.00350435	0.0027147	1.31755
0.875	13000	0.4	17696.9	18016	17763.8	17680.9	17718.7	70019.7	17680.9	0.0180316	0.00377947	-0.000904556	0.00123309	2.95661
0.875	13000	0.55	10928.6	11379.6	10867.2	10903.8	10730.5	70019.7	10730.5	0.0412662	-0.00561743	-0.00227444	-0.0181241	5.40701
0.875	13000	0.7	7513.89	8104.42	7403.95	7403.41	7118.28	70019.7	7118.28	0.0785926	-0.0146312	-0.0147025	-0.0526499	8.31871
0.875	13000	0.85	5623.51	6181.88	5671.63	5642.97	5125.38	70019.7	5125.38	0.0992927	0.00855707	0.0034611	-0.0885803	11.4512
0.875	13000	0.95	4917.99	5181.38	5031.07	4835.67	4255.72	70019.7	4255.72	0.0535564	0.0229924	-0.0167382	-0.134662	13.2375
0.875	15000	0.25	30126.9	30273.1	30272.4	30287.2	30272.9	70019.7	30126.9	0.00485269	0.00482862	0.00532285	0.00484649	1.32416
0.875	15000	0.4	17514.2	17858.4	17684.3	17665.8	17650.7	70019.7	17514.2	0.0196525	0.00971273	0.00865979	0.00779724	2.99789
0.875	15000	0.55	10703	11086.4	10719.6	10713.1	10615.4	70019.7	10615.4	0.0358143	0.00154961	0.000937833	-0.00819092	5.54204
0.875	15000	0.7	7184.17	7561.44	7162.87	7193.71	6949.81	70019.7	6949.81	0.052515	-0.00296398	0.00132842	-0.0326217	8.74639
0.875	15000	0.85	5241.15	5571.14	5297.8	5301.99	4893.88	70019.7	4893.88	0.0629617	0.0108095	0.0116078	-0.0662575	12.3596
0.875	15000	0.95	4416.75	4566.35	4536.5	4521.93	3979.93	70019.7	3979.93	0.0338702	0.0271114	0.023814	-0.0989005	14.8532
0.95	1000	0.25	50804.5	52668.2	48131.3	48643.3	45291.5	70019.7	45291.5	0.0366842	-0.0526167	-0.042539	-0.108513	0.37822
0.95	1000	0.4	50741.5	53911	47581.2	48255.5	44927.4	70019.7	44927.4	0.0624639	-0.0622812	-0.048993	-0.114582	0.37993
0.95	1000	0.55	50720	52787.9	47821.3	48154.2	45453.8	70019.7	45453.8	0.040771	-0.0571508	-0.0505868	-0.103828	0.380516
0.95	1000	0.7	50708.9	50664.4	48607.9	48105.3	46733.8	70019.7	46733.8	-0.000878391	-0.0414337	-0.0513457	-0.0783914	0.380816
0.95	1000	0.85	50702.2	48576	49526.5	48076.4	48238.6	70019.7	48076.4	-0.0419367	-0.0231901	-0.0517887	-0.0485902	0.380998
0.95	1000	0.95	50699.1	47287.8	50040.7	48064.3	49116.9	70019.7	47287.8	-0.0672854	-0.0129869	-0.0519699	-0.031207	0.381084
0.95	2500	0.5	32285	33554.8	28417.2	29194.7	24767.5	70019.7	24767.5	0.0393302	-0.119803	-0.0957195	-0.232849	1.1688
0.95	2500	0.8	32190.6	33088.5	28397.8	28240.5	23379.3	70019.7	23379.3	0.0278947	-0.117824	-0.12271	-0.273723	1.17516
0.95	2500	0.95	32171.9	32986.1	28936.7	28008.5	22895.7	70019.7	22895.7	0.0253075	-0.10056	-0.12941	-0.288331	1.17643
0.95	3000	0.25	31809.2	33752.9	30423.7	30545.5	30032.5	70019.7	30032.5	0.0611026	-0.0435564	-0.0397277	-0.0558549	1.20124
0.95	3000	0.4	28180.3	30372.3	24661.6	25201.6	22732.6	70019.7	22732.6	0.0777824	-0.124863	-0.105702	-0.193316	1.4847
0.95	3000	0.55	27817.5	29188.9	24209	24870.3	20492.5	70019.7	20492.5	0.0492985	-0.129719	-0.105948	-0.263323	1.51711
0.95	3000	0.7	27745.9	28476.5	24277.6	24140.2	19780.9	70019.7	19780.9	0.0263304	-0.125002	-0.129957	-0.28707	1.5236
0.95	3000	0.85	27712.2	28008.7	24466.1	23372.2	19938.1	70019.7	19938.1	0.010699	-0.117135	-0.156611	-0.28053	1.52667
0.95	3000	0.95	27697.5	27799	24726.5	23067.1	20323.1	70019.7	20323.1	0.00366429	-0.107266	-0.167176	-0.266248	1.52802
0.95	5000	0.25	28913.5	29469.3	28667.7	28731.8	28589.1	70019.7	28589.1	0.019224	-0.00850049	-0.00628371	-0.0112181	1.4217
0.95	5000	0.4	19201.3	21655.1	17888.4	18083	17428.1	70019.7	17428.1	0.127791	-0.0683777	-0.0582401	-0.0923466	2.64661
0.95	5000	0.5	16876	19682.4	14976.1	15244.3	13838	70019.7	13838	0.166299	-0.112582	-0.0966866	-0.180017	3.14907
0.95	5000	0.55	16362.3	18935.9	14383.4	14645.5	12768.1	70019.7	12768.1	0.157286	-0.120943	-0.104924	-0.219667	3.27932
0.95	5000	0.7	15804.6	17063.1	14294.6	13535.4	11004.6	70019.7	11004.6	0.079627	-0.0955406	-0.143576	-0.303709	3.43034
0.95	5000	0.8	15710.2	15949.8	14726	12879.8	10357.8	70019.7	10357.8	0.0152473	-0.0626528	-0.180166	-0.3407	3.45694
0.95	5000	0.85	15685.6	15415	14954.1	12663.9	10179.6	70019.7	10179.6	-0.0172507	-0.0466347	-0.192644	-0.351022	3.46394
0.95	5000	0.95	15654.2	14386.5	15368.7	12116	9889.5	70019.7	9889.5	-0.0809868	-0.0182419	-0.226025	-0.368254	3.47289
0.95	5000	0.95	15654.2	14386.5	15368.7	12116	9367.39	70019.7	9367.39	-0.0809868	-0.0182419	-0.226025	-0.401607	3.47289
0.95	7000	0.25	28362.5	28668.7	28328.5	28377.6	28306.4	70019.7	28306.4	0.0107971	-0.00119917	0.000532408	-0.00197728	1.46874
0.95	7000	0.4	16923.3	18059.1	16485.1	16550.6	16321.7	70019.7	16321.7	0.0671174	-0.0258934	-0.0220203	-0.0355445	3.13748
0.95	7000	0.55	11952	14040.6	11152.1	11213.1	10529.7	70019.7	10529.7	0.174754	-0.0669222	-0.0618175	-0.119002	4.85842
0.95	7000	0.7	10245.7	11941.4	9545.25	9318.22	8017.31	70019.7	8017.31	0.1655	-0.0683665	-0.0905247	-0.217496	5.83405
0.95	7000	0.85	9734.14	10011.7	9672.29	8324.1	6863.17	70019.7	6863.17	0.0285101	-0.00635419	-0.144856	-0.294938	6.19321
0.95	7000	0.95	9615.73	8729.7	10130.2	7188.96	6397.22	70019.7	6397.22	-0.0921442	0.0535074	-0.252375	-0.334713	6.28178
0.95	7500	0.5	12665.5	14243.8	12093.2	12226.1	11743.5	70019.7	11743.5	0.124621	-0.0451813	-0.0346906	-0.0727898	4.5284
0.95	7500	0.8	8941.91	9834.89	8689.17	7724.42	6578.25	70019.7	6578.25	0.0998641	-0.0282653	-0.136156	-0.264336	6.8305
0.95	7500	0.95	8638.27	7912.6	9151.96	6743.64	5379.76	70019.7	5379.76	-0.0840062	0.0594668	-0.21933	-0.377218	7.10575
0.95	9000	0.25	28055.7	28324.8	28200	28226.1	28192.7	70019.7	28055.7	0.00959401	0.00514555	0.00607622	0.0048833	1.49574
0.95	9000	0.4	16206.8	16712.3	16029.9	16102.2	15937.8	70019.7	15937.8	0.0311895	-0.0109155	-0.00645729	-0.0166024	3.32038
0.95	9000	0.55	10433	11579.1	10093.9	10147.4	9775.51	70019.7	9775.51	0.10985	-0.0325034	-0.0273749	-0.0630222	5.71135
0.95	9000	0.7	7918.01	9194.98	7615.01	7566.85	6853.62	70019.7	6853.62	0.161275	-0.038267	-0.0443489	-0.134427	7.84309
0.95	9000	0.85	6841.3	7404.78	6872.23	6191.71	5381.69	70019.7	5381.69	0.082364	0.00452117	-0.0949505	-0.213352	9.23485
0.95	9000	0.95	6510.97	6188.49	6915.5	5171.5	4797.03	70019.7	4797.03	-0.049529	0.0621305	-0.205726	-0.26324	9.75411
0.95	10000	0.5	11551	12228.8	11345.9	11412.3	11173	70019.7	11175.3	0.0586724	-0.0177591	-0.0120107	-0.0327301	5.06176
0.95	10000	0.8	6366.72	7128.28	6303.51	5928.27	5325.88	70019.7	5394.48	0.119616	-0.0099287	-0.0688653	-0.163482	9.99777
0.95	10000	0.95	5579.2	5420.07	5920.16	4680.5	3991.17	70019.7	4313.46	-0.0285221	0.0611125	-0.16108	-0.284633	11.5501
0.95	11000	0.25	28001.1	28210.6	28148.9	28157.7	28127.2	70019.7	28001.1	0.00748082	0.00527648	0.00559226	0.00450255	1.5006
0.95	11000	0.4	15902.3	16171.3	15819.4	15762.2	15761.2	70019.7	15761.2	0.0169107	-0.00521649	-0.00881002	-0.00887539	3.40311
0.95	11000	0.55	9790.81	10404.2	9633.01	9682.55	9440.21	70019.7	9440.21	0.0626518	-0.0161167	-0.0110565	-0.0358086	6.15158
0.95	11000	0.7	6917.65	7671.94	6799.59	6805.05	6334.87	70019.7	6334.87	0.109039	-0.0170657	-0.0162765	-0.0842451	9.1219
0.95	11000	0.85	5473.09	5920.42	5547.12	5130.7	4673.05	70019.7	4673.05	0.0817328	0.0135263	-0.0625595	-0.146178	11.7934
0.95	11000	0.95	4920.82	4837.91	5210.69	4374.24	3963.78	70019.7	3963.78	-0.0168488	0.0589059	-0.111075	-0.194488	13.2293
0.95	13000	0.25	28022.3	28125.5	28088	28117.2	28087.8	70019.7	28022.3	0.00368274	0.00234285	0.0033855	0.00233546	1.49871
0.95	13000	0.4	15803.3	15930.1	15696.4	15711.2	15647.2	70019.7	15647.2	0.00801899	-0.00676881	-0.00583346	-0.00988249	3.43069
0.95	13000	0.55	9455.5	9873.8	9395.04	9427.14	9253.16	70019.7	9253.16	0.0442388	-0.00639376	-0.0029994	-0.0213993	6.40518
0.95	13000	0.7	6442.85	6860.7	6387.26	6364.17	6070.71	70019.7	6070.71	0.0648546	-0.00862871	-0.0122123	-0.05776	9.86781
0.95	13000	0.85	4788.25	5055.86	4884.24	4753.79	4304.07	70019.7	4304.07	0.0558891	0.020048	-0.00719582	-0.101118	13.6232
0.95	13000	0.95	4090.77	4047.01	4333.7	3960.7	3517.34	70019.7	3517.34	-0.0106968	0.0593869	-0.0317952	-0.140176	16.1165
0.95	15000	0.25	27929.5	28130.8	28071.2	28086.3	28062.1	70019.7	27929.5	0.00720634	0.00507454	0.00561602	0.00474991	1.50702
0.95	15000	0.4	15616.9	15807.4	15614.6	15613.1	15575.8	70019.7	15575.8	0.0121963	-0.000147171	-0.000244655	-0.00263245	3.48358
0.95	15000	0.55	9248.36	9567.98	9244.06	9264.54	9136.2	70019.7	9136.2	0.0345598	-0.000465138	0.00174961	-0.0121276	6.57104
0.95	15000	0.7	6147.13	6422.49	6147.49	6154.06	5909.63	70019.7	5909.63	0.044794	5.81913e-05	0.00112699	-0.0386372	10.3906
0.95	15000	0.85	4413.37	4559.64	4519.95	4325.71	4089.26	70019.7	4089.26	0.0331422	0.024148	-0.0198618	-0.0734376	14.8653
0.95	15000	0.95	3646.5	3576.33	3846.37	3462.89	3260.99	70019.7	3260.99	-0.0192438	0.0548113	-0.0503519	-0.10572	18.2019
